# Regional variation of cancer incidence in Panama

**DOI:** 10.1101/2025.03.17.25324028

**Authors:** María Moya-Navamuel, Timothy M Thomson

**Author notes:** <u>Correspondence</u>: Timothy M Thomson, INDICASAT-AIP, Panama. <u>Funding</u>: none.

## Abstract

The variability of cancer incidence between diverse geographical locations has been attributed to a broad range of factors, including environmental and genetic. The geographical co-localization of cancer incidence and environmental factors is a valid initial approach to test causality hypotheses. Herein, we have analyzed the incidence of major cancer types in the Provinces and Comarcas of Panama, from 2018 through 2022. We have found a striking regional variability, with significantly higher incidence of colorectal, breast and prostate cancers in the Azuero Peninsula as compared to other regions or to the total national incidence. These observations warrant a comprehensive analysis of environmental toxicants in the entire territory of Panama, so as to properly address causal hypotheses that may explain the significant regional variation in cancer incidence.
