## Supplemental Table 1 for "Regional variation of cancer incidence in Panama"

### Sheet: Gastric
Raw
RNC	Total	Bocas del Toro	Coclé	Colón	Chiriquí	Darién	Herrera	Los Santos	Panamá	Panamá Oeste	Veraguas	Comarca Kuna Yala	Comarca Emberá	Comarca Ngäbe Buglé
2018	418	14	40	21	66	6	17	8	139	55	46		2	4
2019	459	15	30	27	57	8	24	12	173	49	51	3	1	9
2020	413	11	28	26	55	1	27	9	152	58	42			4
2021	583	13	57	44	71	5	29	9	193	82	68		1	11
2022	705	10	67	43	86	4	29	17	263	93	78	3		12
Population
MINERPA	Total	Bocas del Toro	Coclé	Colón	Chiriquí	Darién	Herrera	Los Santos	Panamá	Panamá Oeste	Veraguas	Kuna Yala	Emberá	Ngäbe Büglé
2018	4158783	170320	263254	289764	459507	56447	118736	95485	1599250	587497	246899	45236	12528	213860
2019	4218808	175121	265149	294060	462056	57143	118865	95540	1626374	598514	247644	46267	12773	219302
2020	4278500	179990	266969	298344	464538	57818	118982	95557	1656339	606458	248325	47341	13016	224823
2021	4337406	184939	268728	302609	466957	58506	119044	95561	1675796	624221	248942	48430	13278	230395
2022	4395414	189938	270380	306704	468948	59157	119067	95532	1752795	584265	249502	49579	13528	236019
Incidence
per 10E5 inhabitants	Total	Bocas del Toro	Coclé	Colón	Chiriquí	Darién	Herrera	Los Santos	Panamá	Panamá Oeste	Veraguas	Comarca Kuna Yala	Comarca Emberá	Comarca Ngäbe Buglé
2018	10.051	8.21982	15.1945	7.24728	14.3632	10.6294	14.3175	8.37828	8.69157	9.36175	18.6311		15.9642	1.87038
2019	10.8799	8.56551	11.3144	9.1818	12.3362	14	20.191	12.5602	10.6372	8.18694	20.5941	6.4841	7.82901	4.10393
2020	9.65292	6.11145	10.4881	8.71477	11.8397	1.72957	22.6925	9.41846	9.17687	9.56373	16.9133			1.77918
2021	13.4412	7.02934	21.211	14.5402	15.2048	8.54613	24.3607	9.41807	11.5169	13.1364	27.3156		7.53125	4.77441
2022	16.0394	5.26488	24.7799	14.02	18.3389	6.76167	24.356	17.7951	15.0046	15.9174	31.2623	6.05095		5.08434

### Sheet: Colorectal
Raw
RNC	Total	Bocas del Toro	Coclé	Colón	Chiriquí	Darién	Herrera	Los Santos	Panamá	Panamá Oeste	Veraguas	Comarca Kuna Yala	Comarca Emberá	Comarca Ngäbe Buglé
2018	436	3	21	30	41	2	28	26	197	69	18		1
2019	446	3	24	23	59	1	24	17	205	63	26			1
2020	415	5	27	18	44	_	22	14	185	66	32	1	1
2021	612	4	39	34	61	1	36	25	289	89	32			2
2022	784	11	57	47	82	3	53	25	372	91	39	3		1
Population
MINERPA	Total	Bocas del Toro	Coclé	Colón	Chiriquí	Darién	Herrera	Los Santos	Panamá	Panamá Oeste	Veraguas	Kuna Yala	Emberá	Ngäbe Büglé
2018	4158783	170320	263254	289764	459507	56447	118736	95485	1599250	587497	246899	45236	12528	213860
2019	4218808	175121	265149	294060	462056	57143	118865	95540	1626374	598514	247644	46267	12773	219302
2020	4278500	179990	266969	298344	464538	57818	118982	95557	1656339	606458	248325	47341	13016	224823
2021	4337406	184939	268728	302609	466957	58506	119044	95561	1675796	624221	248942	48430	13278	230395
2022	4395414	189938	270380	306704	468948	59157	119067	95532	1752795	584265	249502	49579	13528	236019
Incidence
per 10E5 inhabitants	Total	Bocas del Toro	Coclé	Colón	Chiriquí	Darién	Herrera	Los Santos	Panamá	Panamá Oeste	Veraguas	Comarca Kuna Yala	Comarca Emberá	Comarca Ngäbe Buglé
2018	10.4838	1.76139	7.97709	10.3533	8.92261	3.54315	23.5817	27.2294	12.3183	11.7447	7.29043		7.98212
2019	10.5717	1.7131	9.05151	7.82153	12.769	1.75	20.191	17.7936	12.6047	10.5261	10.4989			0.455992
2020	9.69966	2.77793	10.1135	6.0333	9.47178	#VALUE!	18.4902	14.6509	11.1692	10.8829	12.8863	2.11233	7.68285
2021	14.1098	2.16288	14.5128	11.2356	13.0633	1.70923	30.2409	26.1613	17.2455	14.2578	12.8544			0.868074
2022	17.8368	5.79136	21.0814	15.3242	17.4859	5.07125	44.5128	26.1692	21.2232	15.5751	15.6311	6.05095		0.423695

### Sheet: Lung
Raw
RNC	Total	Bocas del Toro	Coclé	Colón	Chiriquí	Darién	Herrera	Los Santos	Panamá	Panamá Oeste	Veraguas	Comarca Kuna Yala	Comarca Emberá	Comarca Ngäbe Buglé
2018	297	6	16	15	32	1	14	7	144	38	22			2
2019	343	6	17	19	51	3	12	11	163	36	24			1
2020	343	10	17	21	41	2	15	16	143	52	24	1		1
2021	363	4	23	11	54	4	17	15	161	48	23	1		2
2022	482	10	27	21	53	6	13	13	231	70	32		1	5
Population
MINERPA	Total	Bocas del Toro	Coclé	Colón	Chiriquí	Darién	Herrera	Los Santos	Panamá	Panamá Oeste	Veraguas	Kuna Yala	Emberá	Ngäbe Büglé
2018	4158783	170320	263254	289764	459507	56447	118736	95485	1599250	587497	246899	45236	12528	213860
2019	4218808	175121	265149	294060	462056	57143	118865	95540	1626374	598514	247644	46267	12773	219302
2020	4278500	179990	266969	298344	464538	57818	118982	95557	1656339	606458	248325	47341	13016	224823
2021	4337406	184939	268728	302609	466957	58506	119044	95561	1675796	624221	248942	48430	13278	230395
2022	4395414	189938	270380	306704	468948	59157	119067	95532	1752795	584265	249502	49579	13528	236019
Incidence
per 10E5 inhabitants	Total	Bocas del Toro	Coclé	Colón	Chiriquí	Darién	Herrera	Los Santos	Panamá	Panamá Oeste	Veraguas	Comarca Kuna Yala	Comarca Emberá	Comarca Ngäbe Buglé
2018	7.14151	3.52278	6.07778	5.17663	6.96399	1.77157	11.7909	7.33099	9.00422	6.46812	8.91053			0.935191
2019	8.13026	3.4262	6.41149	6.46127	11.0376	5.24999	10.0955	11.5135	10.0223	6.0149	9.69133			0.455992
2020	8.01683	5.55586	6.36778	7.03885	8.82597	3.45913	12.6069	16.7439	8.6335	8.57438	9.66475	2.11233		0.444794
2021	8.36906	2.16288	8.55884	3.63505	11.5642	6.83691	14.2804	15.6968	9.60737	7.68958	9.2391	2.06484		0.868074
2022	10.966	5.26488	9.98595	6.84699	11.3019	10.1425	10.9182	13.608	13.179	11.9809	12.8255		7.39208	2.11847

### Sheet: Skin
Raw
RNC	Total	Bocas del Toro	Coclé	Colón	Chiriquí	Darién	Herrera	Los Santos	Panamá	Panamá Oeste	Veraguas	Comarca Kuna Yala	Comarca Emberá	Comarca Ngäbe Buglé
2018	773	8	51	26	125	8	70	45	272	126	35	_	6	1
2019	880	8	53	28	126		88	90	341	99	40	_	6	1
2020	446	2	17	14	69	2	45	25	167	69	30	4	_	2
2021	610	5	42	22	118	3	41	29	228	78	36	5	1	2
2022	657	3	75	22	117	3	52	22	232	98	27	2	1	3
Population
MINERPA	Total	Bocas del Toro	Coclé	Colón	Chiriquí	Darién	Herrera	Los Santos	Panamá	Panamá Oeste	Veraguas	Kuna Yala	Emberá	Ngäbe Büglé
2018	4158783	170320	263254	289764	459507	56447	118736	95485	1599250	587497	246899	45236	12528	213860
2019	4218808	175121	265149	294060	462056	57143	118865	95540	1626374	598514	247644	46267	12773	219302
2020	4278500	179990	266969	298344	464538	57818	118982	95557	1656339	606458	248325	47341	13016	224823
2021	4337406	184939	268728	302609	466957	58506	119044	95561	1675796	624221	248942	48430	13278	230395
2022	4395414	189938	270380	306704	468948	59157	119067	95532	1752795	584265	249502	49579	13528	236019
Incidence
per 10E5 inhabitants	Total	Bocas del Toro	Coclé	Colón	Chiriquí	Darién	Herrera	Los Santos	Panamá	Panamá Oeste	Veraguas	Comarca Kuna Yala	Comarca Emberá	Comarca Ngäbe Buglé
2018	18.5872	4.69704	19.3729	8.97282	27.2031	14.1726	58.9543	47.1278	17.008	21.4469	14.1758	#VALUE!	47.8927	0.467596
2019	20.859	4.56827	19.9888	9.52187	27.2694	0	74.0336	94.2014	20.9669	16.541	16.1522	#VALUE!	46.9741	0.455992
2020	10.4242	1.11117	6.36778	4.69257	14.8535	3.45913	37.8208	26.1624	10.0825	11.3775	12.0809	8.44934	#VALUE!	0.889589
2021	14.0637	2.70359	15.6292	7.27011	25.27	5.12768	34.441	30.3471	13.6055	12.4956	14.4612	10.3242	7.53125	0.868074
2022	14.9474	1.57946	27.7387	7.17304	24.9495	5.07125	43.6729	23.0289	13.236	16.7732	10.8216	4.03397	7.39208	1.27108

### Sheet: Breast
Raw
RNC	Total	Bocas del Toro	Coclé	Colón	Chiriquí	Darién	Herrera	Los Santos	Panamá	Panamá Oeste	Veraguas	Comarca Kuna Yala	Comarca Emberá	Comarca Ngäbe Buglé
2018	1001	13	53	68	99	2	48	29	501	144	40		2	2
2019	1154	24	72	86	130	7	51	57	529	141	53		2	2
2020	929	12	59	71	86	4	31	37	434	155	37	1		2
2021	1286	22	73	102	141	8	58	43	589	191	55	1		3
2022	1589	16	89	140	165	7	73	58	724	235	80		1	1
Population
MINERPA	Total	Bocas del Toro	Coclé	Colón	Chiriquí	Darién	Herrera	Los Santos	Panamá	Panamá Oeste	Veraguas	Kuna Yala	Emberá	Ngäbe Büglé
2018	4158783	170320	263254	289764	459507	56447	118736	95485	1599250	587497	246899	45236	12528	213860
2019	4218808	175121	265149	294060	462056	57143	118865	95540	1626374	598514	247644	46267	12773	219302
2020	4278500	179990	266969	298344	464538	57818	118982	95557	1656339	606458	248325	47341	13016	224823
2021	4337406	184939	268728	302609	466957	58506	119044	95561	1675796	624221	248942	48430	13278	230395
2022	4395414	189938	270380	306704	468948	59157	119067	95532	1752795	584265	249502	49579	13528	236019
Incidence
per 10E5 inhabitants	Total	Bocas del Toro	Coclé	Colón	Chiriquí	Darién	Herrera	Los Santos	Panamá	Panamá Oeste	Veraguas	Comarca Kuna Yala	Comarca Emberá	Comarca Ngäbe Buglé
2018	24.0695	7.63269	20.1326	23.4674	21.5448	3.54315	40.4258	30.3713	31.3272	24.5108	16.201		15.9642	0.935191
2019	27.3537	13.7048	27.1545	29.2457	28.1351	12.25	42.9058	59.6609	32.5263	23.5583	21.4017		15.658	0.911984
2020	21.7132	6.66704	22.0999	23.798	18.513	6.91826	26.0544	38.7203	26.2024	25.5582	14.8998	2.11233		0.889589
2021	29.6491	11.8958	27.165	33.7069	30.1955	13.6738	48.7215	44.9974	35.1475	30.5981	22.0935	2.06484		1.30211
2022	36.1513	8.4238	32.9166	45.6466	35.1851	11.8329	61.31	60.7126	41.3055	40.2215	32.0639		7.39208	0.423695

### Sheet: Cervical
Raw
RNC	Total	Bocas del Toro	Coclé	Colón	Chiriquí	Darién	Herrera	Los Santos	Panamá	Panamá Oeste	Veraguas	Comarca Kuna Yala	Comarca Emberá	Comarca Ngäbe Buglé
2018	365	18	27	53	92	7	23	6	95	33	10	_	_	1
2019	529	21	27	45	83	7	20	13	200	69	35	_	2	7
2020	427	15	35	35	65	2	9	18	142	73	28	2	_	3
2021	651	18	41	50	127	4	24	24	231	91	33	1	_	7
2022	862	32	38	65	175	14	35	15	284	143	40	5	2	14
Population
MINERPA	Total	Bocas del Toro	Coclé	Colón	Chiriquí	Darién	Herrera	Los Santos	Panamá	Panamá Oeste	Veraguas	Kuna Yala	Emberá	Ngäbe Büglé
2018	4158783	170320	263254	289764	459507	56447	118736	95485	1599250	587497	246899	45236	12528	213860
2019	4218808	175121	265149	294060	462056	57143	118865	95540	1626374	598514	247644	46267	12773	219302
2020	4278500	179990	266969	298344	464538	57818	118982	95557	1656339	606458	248325	47341	13016	224823
2021	4337406	184939	268728	302609	466957	58506	119044	95561	1675796	624221	248942	48430	13278	230395
2022	4395414	189938	270380	306704	468948	59157	119067	95532	1752795	584265	249502	49579	13528	236019
Incidence
per 10E5 inhabitants	Total	Bocas del Toro	Coclé	Colón	Chiriquí	Darién	Herrera	Los Santos	Panamá	Panamá Oeste	Veraguas	Comarca Kuna Yala	Comarca Emberá	Comarca Ngäbe Buglé
2018	8.77661	10.5683	10.2563	18.2907	20.0215	12.401	19.3707	6.28371	5.94028	5.61705	4.05024	#VALUE!	#VALUE!	0.467596
2019	12.5391	11.9917	10.183	15.303	17.9632	12.25	16.8258	13.6069	12.2973	11.5286	14.1332	#VALUE!	15.658	3.19195
2020	9.98013	8.3338	13.1101	11.7314	13.9924	3.45913	7.56417	18.8369	8.57312	12.0371	11.2755	4.22467	#VALUE!	1.33438
2021	15.009	9.73294	15.2571	16.523	27.1974	6.83691	20.1606	25.1148	13.7845	14.5782	13.2561	2.06484	#VALUE!	3.03826
2022	19.6113	16.8476	14.0543	21.1931	37.3176	23.6658	29.3952	15.7015	16.2027	24.4752	16.0319	10.0849	14.7842	5.93173

### Sheet: Prostate
Raw
RNC	Total	Bocas del Toro	Coclé	Colón	Chiriquí	Darién	Herrera	Los Santos	Panamá	Panamá Oeste	Veraguas	Comarca Kuna Yala	Comarca Emberá	Comarca Ngäbe Buglé
2018	866	13	60	38	97	12	43	53	371	125	53			1
2019	932	12	89	49	100	8	36	47	406	115	65	1	1	3
2020	625	8	39	44	81	8	39	34	257	88	25	1		1
2021	1002	10	62	74	136	13	28	43	438	137	60			1
2022	1115	12	97	72	131	8	37	58	466	157	75	1		1
Population
MINERPA	Total	Bocas del Toro	Coclé	Colón	Chiriquí	Darién	Herrera	Los Santos	Panamá	Panamá Oeste	Veraguas	Kuna Yala	Emberá	Ngäbe Büglé
2018	4158783	170320	263254	289764	459507	56447	118736	95485	1599250	587497	246899	45236	12528	213860
2019	4218808	175121	265149	294060	462056	57143	118865	95540	1626374	598514	247644	46267	12773	219302
2020	4278500	179990	266969	298344	464538	57818	118982	95557	1656339	606458	248325	47341	13016	224823
2021	4337406	184939	268728	302609	466957	58506	119044	95561	1675796	624221	248942	48430	13278	230395
2022	4395414	189938	270380	306704	468948	59157	119067	95532	1752795	584265	249502	49579	13528	236019
Incidence
per 10E5 inhabitants	Total	Bocas del Toro	Coclé	Colón	Chiriquí	Darién	Herrera	Los Santos	Panamá	Panamá Oeste	Veraguas	Comarca Kuna Yala	Comarca Emberá	Comarca Ngäbe Buglé
2018	20.8234	7.63269	22.7917	13.1141	21.1096	21.2589	36.2148	55.5061	23.1984	21.2767	21.4663			0.467596
2019	22.0915	6.8524	33.566	16.6633	21.6424	14	30.2865	49.1941	24.9635	19.2143	26.2474	2.16137	7.82901	1.36798
2020	14.6079	4.44469	14.6084	14.7481	17.4367	13.8365	32.7781	35.5809	15.5161	14.5105	10.0675	2.11233		0.444794
2021	23.1014	5.40719	23.0717	24.454	29.1247	22.2199	23.5207	44.9974	26.1368	21.9474	24.102			0.434037
2022	25.3673	6.31785	35.8754	23.4754	27.9349	13.5233	31.0749	60.7126	26.5861	26.8714	30.0599	2.01698		0.423695
